# DNA methylome-wide association study of genetic risk for depression implicates antigen processing and immune responses

**DOI:** 10.1101/2021.06.30.21259731

**Authors:** Xueyi Shen, Doretta Caramaschi, Mark J Adams, Rosie M Walker, Josine L Min, Alex Kwong, Gibran Hemani, Genetics of DNA Methylation Consortium, Miruna C Barbu, Heather C Whalley, Sarah E Harris, Ian J Deary, Stewart W Morris, Simon R Cox, Caroline L Relton, Riccardo E Marioni, Kathryn L Evans, Andrew M McIntosh

## Abstract

**Background:** Depression is a disabling and highly prevalent condition where genetic and epigenetic differences, such as DNA methylation (DNAm), contribute to prediction of disease liability.

**Method:** We investigated the association between polygenic risk scores (PRS) for depression and DNAm by conducting a methylome-wide association study (MWAS) in Generation Scotland (N=8,898, mean age=49.8 years) with replication in the Lothian Birth Cohorts of 1921 and 1936 and adults in Avon Longitudinal Study of Parents and Children (ALSPAC) (N_combined_=2,049, mean age=79.1, 69.6 and 47.2 years, respectively). We also conducted a replication MWAS in the ALSPAC children (N=423, mean age=17.1 years).

**Result:** Wide-spread associations were found between PRS constructed using genetic risk variants for depression and DNAm in cytosine-guanine dinucleotide (CpG) probes that localised to genes involved in immune responses and neural development (N_CpG_=599, p_Bonferroni_<0.05, p<6.5×10^−8^). The effect sizes for the significant associations were highly correlated between the discovery and replication samples in adults (r=0.83) and in adolescents (r=0.76). Additional analysis on the methylome-wide associations was conducted for each lead genetic risk variant. Over 40% of the independent genetic risk variants showed associations with CpG probe DNAm located in both the same (*cis*) and distal probes (*trans*) to the genetic loci (p_Bonferroni_<0.045). Subsequent Mendelian randomisation analysis showed that DNAm and depression are mutually causal (p_FDR_<0.039), and there is a greater number of causal effects found from DNAm to depression (DNAm to depression: p_FDR_ ranged from 0.045 to 2.06×10^−120^; depression to DNAm: p_FDR_ ranged from 0.046 to 2.1×10^−23^).

**Conclusion:** Polygenic risk scores for depression, especially those constructed from genome-wide significant genetic risk variants, showed epigenome-wide methylation association differences in the methylome associated with immune responses and brain development. We also found evidence from Mendelian randomisation evidence that DNAm may be causal to depression, as well as a causal consequence of depression.
