## Supplementary Data 2 for "DNA methylome-wide association study of genetic risk for depression implicates antigen processing and immune responses"

### Sheet: MDD GWAS and mQTL coloc (All P)
Colocalisation of independent SNPs across MDD and mQTL. PP = posterior probability
All SNP associations included for each region of interest (N SNPs=1,558,262)
H0 (no variant associated with trait1 or trait2)
H1 (association with trait1 but not with trait2)
H2 (association with trait2 but not trait1)
H3 (association with trait1 and trait2 - two independent SNPs)
H4 (association with trait1 and trait2 - shared SNP)
Trait1	Trait2	Lead SNP (trait 1)	Chr:Pos lead SNP (trait 1)	Chr:Pos range	nSNPs	PP.H0.abf	PP.H1.abf	PP.H2.abf	PP.H3.abf	PP.H4.abf		PP.H4.%
MDD	DNAm	rs6783233	3:117509984	3:116509984-118509984	4351	0	0	0.00100441	0.287071	0.711924		71.19
MDD	DNAm	rs5995992	22:41487218	22:40487218-42487218	37871	0	0	2.76485e-07	0.725634	0.274366		27.41
MDD	DNAm	rs10913112	1:175913828	1:174913828-176913828	5341	0	0	2.44537e-07	1	6.67472e-10		6.67472e-08
MDD	DNAm	rs72710803	1:177428018	1:176428018-178428018	4072	0	0	9.21958e-07	0.999999	2.96303e-09		2.96303e-07
MDD	DNAm	rs169235	1:181740924	1:180740924-182740924	7012	0	0	0.0462731	0.953592	0.000135305		0.0135305
MDD	DNAm	rs17641524	1:197704717	1:196704717-198704717	4302	0	0	1.76482e-07	1	9.77972e-10		9.77972e-08
MDD	DNAm	rs1002656	1:37192741	1:36192741-38192741	13172	0	0	4.87815e-06	0.999995	1.13126e-08		1.13126e-06
MDD	DNAm	rs1466887	1:37709328	1:36709328-38709328	16938	0	0	4.87808e-06	0.999995	1.13124e-08		1.13124e-06
MDD	DNAm	rs11579246	1:50559162	1:49559162-51559162	5348	0	0	0.000211586	0.999769	1.92651e-05		0.00192651
MDD	DNAm	rs1890946	1:52342427	1:51342427-53342427	13236	0	0	3.89321e-06	0.999996	1.37123e-08		1.37123e-06
MDD	DNAm	rs10789214	1:67146817	1:66146817-68146817	10687	0	0	0.00107405	0.998922	3.63092e-06		0.000363092
MDD	DNAm	rs2568958	1:72765116	1:71765116-73765116	1702	0	0	1.82986e-18	1	2.16656e-20		2.16656e-18
MDD	DNAm	rs10890020	1:73668836	1:72668836-74668836	2125	0	0	1.82986e-18	1	2.16656e-20		2.16656e-18
MDD	DNAm	rs301799	1:8489302	1:7489302-9489302	25560	0	0	4.83317e-07	1	9.79879e-10		9.79879e-08
MDD	DNAm	rs113188507	1:80809636	1:79809636-81809636	1571	0	0	0.0023785	0.997617	4.48215e-06		0.000448215
MDD	DNAm	rs997934	10:1795194	10:795194-2795194	39289	0	0	0.0314011	0.968193	0.000405732		0.0405732
MDD	DNAm	rs61902811	11:113370758	11:112370758-114370758	9449	0	0	8.806e-07	0.999999	1.6854e-07		1.6854e-05
MDD	DNAm	rs2187490	11:118713180	11:117713180-119713180	20417	0	0	0.0052079	0.99478	1.22693e-05		0.00122693
MDD	DNAm	rs57344483	11:127022560	11:126022560-128022560	10894	0	0	0.00140193	0.998585	1.31179e-05		0.00131179
MDD	DNAm	rs1448938	11:30892824	11:29892824-31892824	7445	0	0	2.63049e-05	0.999973	7.68085e-07		7.68085e-05
MDD	DNAm	rs2509805	11:57650796	11:56650796-58650796	30509	0	0	0.000291847	0.999706	2.01102e-06		0.000201102
MDD	DNAm	rs198457	11:61471678	11:60471678-62471678	22072	0	0	7.06447e-05	0.999929	3.23002e-07		3.23002e-05
MDD	DNAm	rs58621819	11:65314830	11:64314830-66314830	46238	0	0	9.35806e-05	0.999906	2.48445e-07		2.48445e-05
MDD	DNAm	rs7117514	11:70544937	11:69544937-71544937	22446	0	0	0.000555593	0.999441	3.35144e-06		0.000335144
MDD	DNAm	rs7932640	11:88744425	11:87744425-89744425	8487	0	0	2.82913e-09	1	5.30363e-12		5.30363e-10
MDD	DNAm	rs10774600	12:110741356	12:109741356-111741356	22397	0	0	0.00308044	0.996912	7.40468e-06		0.000740468
MDD	DNAm	rs3213572	12:121205078	12:120205078-122205078	30772	0	0	3.97591e-06	0.999996	7.18035e-09		7.18035e-07
MDD	DNAm	rs78337797	12:23987925	12:22987925-24987925	2325	0	0	0.0739692	0.925731	0.000300151		0.0300151
MDD	DNAm	rs56314503	12:84465022	12:83465022-85465022	2548	0	0	0.00028253	0.999716	1.42875e-06		0.000142875
MDD	DNAm	rs1409379	13:31907741	13:30907741-32907741	4868	0	0	0.00016198	0.999838	5.14851e-07		5.14851e-05
MDD	DNAm	rs1343605	13:53647048	13:52647048-54647048	12308	0	0	2.7278e-11	1	5.29474e-14		5.29474e-12
MDD	DNAm	rs9592461	13:66941792	13:65941792-67941792	1241	0	0	0.000530988	0.999462	6.57341e-06		0.000657341
MDD	DNAm	rs9545360	13:80826373	13:79826373-81826373	3308	0	0	0.00564748	0.994318	3.40274e-05		0.00340274
MDD	DNAm	rs4772087	13:99115041	13:98115041-100115041	11293	0	0	0.00014798	0.999852	3.64431e-07		3.64431e-05
MDD	DNAm	rs10149470	14:104017953	14:103017953-105017953	38242	0	0	8.33239e-10	1	9.522e-12		9.522e-10
MDD	DNAm	rs61990288	14:42074726	14:41074726-43074726	3019	0	0	1.33699e-08	1	7.22597e-09		7.22597e-07
MDD	DNAm	rs1152578	14:64697037	14:63697037-65697037	15983	0	0	4.52089e-05	0.999954	3.01562e-07		3.01562e-05
MDD	DNAm	rs1045430	14:75130235	14:74130235-76130235	17865	0	0	5.02365e-08	1	2.07155e-09		2.07155e-07
MDD	DNAm	rs8037355	15:37643831	15:36643831-38643831	2525	0	0	0.0034382	0.996555	6.6045e-06		0.00066045
MDD	DNAm	rs34488670	15:47684936	15:46684936-48684936	2480	0	0	0.000617563	0.999324	5.79596e-05		0.00579596
MDD	DNAm	rs7200826	16:13066833	16:12066833-14066833	8844	0	0	0.00128418	0.99871	6.06141e-06		0.000606141
MDD	DNAm	rs56887639	16:13755530	16:12755530-14755530	3830	0	0	0.00128859	0.998655	5.65413e-05		0.00565413
MDD	DNAm	rs7193263	16:6315880	16:5315880-7315880	4764	0	0	0.000932448	0.999066	1.95769e-06		0.000195769
MDD	DNAm	rs7198928	16:7666402	16:6666402-8666402	4873	0	0	0.0264697	0.973475	5.55734e-05		0.00555734
MDD	DNAm	rs7227069	18:50731802	18:49731802-51731802	1645	0	0	0.000538628	0.99946	9.97747e-07		9.97747e-05
MDD	DNAm	rs62091461	18:52488672	18:51488672-53488672	3837	0	0	2.22151e-06	0.999998	5.16644e-09		5.16644e-07
MDD	DNAm	rs12966052	18:52751639	18:51751639-53751639	3525	0	0	2.22151e-06	0.999998	5.16644e-09		5.16644e-07
MDD	DNAm	rs12967143	18:53099012	18:52099012-54099012	2145	0	0	2.22151e-06	0.999998	5.16644e-09		5.16644e-07
MDD	DNAm	rs7241572	18:77580712	18:76580712-78580712	36315	0	0	0.000114368	0.999885	6.29588e-07		6.29588e-05
MDD	DNAm	rs33431	19:30939989	19:29939989-31939989	3335	0	0	0.457528	0.54127	0.00120197		0.120197
MDD	DNAm	rs12052908	2:22503044	2:21503044-23503044	781	0	0	0.000186736	0.999813	3.52125e-07		3.52125e-05
MDD	DNAm	rs1568452	2:58012833	2:57012833-59012833	1545	0	0	0.000101884	0.999898	2.78412e-07		2.78412e-05
MDD	DNAm	rs7585722	2:86819128	2:85819128-87819128	14147	0	0	6.64374e-05	0.999933	3.50394e-07		3.50394e-05
MDD	DNAm	rs143186028	20:39997404	20:38997404-40997404	2822	0	0	0.000290917	0.975331	0.0243781		2.43781
MDD	DNAm	rs12624433	20:44680853	20:43680853-45680853	30817	0	0	0.00033122	0.999666	2.28056e-06		0.000228056
MDD	DNAm	rs1095626	3:157977962	3:156977962-158977962	25424	0	0	3.59675e-10	1	4.5835e-12		4.5835e-10
MDD	DNAm	rs4346585	3:44736493	3:43736493-45736493	28902	0	0	6.04834e-06	0.999994	1.6072e-08		1.6072e-06
MDD	DNAm	rs13084037	3:49214066	3:48214066-50214066	42301	0	0	0.000111387	0.999888	1.11126e-06		0.000111126
MDD	DNAm	rs7624336	3:53244151	3:52244151-54244151	28419	0	0	0.00366851	0.992514	0.00381762		0.381762
MDD	DNAm	rs35553410	4:131237381	4:130237381-132237381	1856	0	0	0.00525778	0.994726	1.65147e-05		0.00165147
MDD	DNAm	rs7659414	4:177350956	4:176350956-178350956	2447	0	0	0.0107805	0.989198	2.16884e-05		0.00216884
MDD	DNAm	rs7685686	4:3207142	4:2207142-4207142	48514	0	0	0.000428323	0.999569	2.58372e-06		0.000258372
MDD	DNAm	rs34937911	4:42110353	4:41110353-43110353	13507	0	0	0.000388922	0.99961	8.57927e-07		8.57927e-05
MDD	DNAm	rs30266	5:103972357	5:102972357-104972357	895	0	0	6.01534e-11	1	1.3399e-13		1.3399e-11
MDD	DNAm	rs10061069	5:93071630	5:92071630-94071630	6308	0	0	6.3306e-06	0.999994	1.18722e-07		1.18722e-05
MDD	DNAm	rs7758630	6:101387304	6:100387304-102387304	7273	0	0	0.000101679	0.991935	0.00796318		0.796318
MDD	DNAm	rs1933802	6:105365891	6:104365891-106365891	3956	0	0	3.84371e-05	0.999961	6.76952e-08		6.76952e-06
MDD	DNAm	rs2876520	6:142996618	6:141996618-143996618	6586	0	0	0.00013784	0.999861	8.25739e-07		8.25739e-05
MDD	DNAm	rs725616	6:147950422	6:146950422-148950422	2906	0	0	0.0102497	0.989719	3.13532e-05		0.00313532
MDD	DNAm	rs2029865	6:165121844	6:164121844-166121844	4755	0	0	0.0551477	0.944535	0.000317132		0.0317132
MDD	DNAm	rs200949	6:27835435	6:26835435-28835435	355651	0	0	1.44721e-16	1	1.34706e-09		1.34706e-07
MDD	DNAm	rs9363467	6:66565703	6:65565703-67565703	1591	0	0	0.000106595	0.999893	3.26941e-07		3.26941e-05
MDD	DNAm	rs58104186	7:109099919	7:108099919-110099919	1763	0	0	1.77473e-05	0.999982	1.80398e-07		1.80398e-05
MDD	DNAm	rs3823624	7:2110346	7:1110346-3110346	155494	0	0	4.55274e-06	0.999995	8.19677e-09		8.19677e-07
MDD	DNAm	rs7807677	7:117502574	7:116502574-118502574	8453	0	0	8.30716e-06	0.999992	2.40914e-08		2.40914e-06
MDD	DNAm	rs2247523	7:82454404	7:81454404-83454404	2094	0	0	0.000883479	0.999114	2.7581e-06		0.00027581
MDD	DNAm	rs16887442	7:82936909	7:81936909-83936909	2545	0	0	0.000883525	0.999114	2.75824e-06		0.000275824
MDD	DNAm	rs7837935	8:65562019	8:64562019-66562019	4477	0	0	0.0385273	0.948074	0.013399		1.3399
MDD	DNAm	rs1982277	9:11513019	9:10513019-12513019	1654	0	0	6.29373e-06	0.999994	2.12631e-08		2.12631e-06
MDD	DNAm	rs10817969	9:119731045	9:118731045-120731045	2443	0	0	1.12974e-05	0.999987	2.16223e-06		0.000216223
MDD	DNAm	rs913930	9:120484009	9:119484009-121484009	2013	0	0	1.12974e-05	0.999987	2.16223e-06		0.000216223
MDD	DNAm	rs2670139	9:126634255	9:125634255-127634255	6672	0	0	9.23229e-05	0.997927	0.00198031		0.198031
MDD	DNAm	rs263645	9:17016503	9:16016503-18016503	1342	0	0	0.00025825	0.99974	1.48509e-06		0.000148509
MDD	DNAm	rs59283172	9:25232978	9:24232978-26232978	151	0	0	0.996477	0.0017048	0.00181844		0.181844
MDD	DNAm	rs7030813	9:36999369	9:35999369-37999369	5549	0	0	4.90242e-07	1	1.20102e-09		1.20102e-07
MDD	DNAm	rs1021363	10:106610839	10:105610839-107610839	8110	0	0	4.73695e-09	1	8.7907e-12		8.7907e-10
MDD	DNAm	rs1226412	2:157111313	2:156111313-158111313	3602	0	0	0.000995167	0.999	5.24856e-06		0.000524856
MDD	DNAm	rs62188629	2:208044470	2:207044470-209044470	6471	0	0	0.000303435	0.999696	5.46938e-07		5.46938e-05
MDD	DNAm	rs3099439	5:87545318	5:86545318-88545318	4567	0	0	5.44281e-10	0.99831	0.00169023		0.169023
MDD	DNAm	rs2043539	7:12253880	7:11253880-13253880	18806	0	0	3.95542e-11	1	3.52036e-12		3.52036e-10
MDD	DNAm	rs67436663	8:71347626	8:70347626-72347626	8278	0	0	0.00685888	0.993118	2.27442e-05		0.00227442
MDD	DNAm	rs1354115	9:2983774	9:1983774-3983774	1525	0	0	0.0206701	0.97924	8.95263e-05		0.00895263
MDD	DNAm	rs141954845	3:61192911	3:60192911-62192911	2261	0	0	0.000148306	0.999843	8.67017e-06		0.000867017
MDD	DNAm	rs45510091	4:123186393	4:122186393-124186393	11380	0	0	0.894439	0.103832	0.00172916		0.172916
MDD	DNAm	rs11135349	5:164523472	5:163523472-165523472	489	0	0	8.89038e-11	1	3.16741e-13		3.16741e-11
MDD	DNAm	rs60157091	5:61509655	5:60509655-62509655	4957	0	0	0.00059379	0.999405	1.24667e-06		0.000124667
MDD	DNAm	rs3793577	9:23737627	9:22737627-24737627	469	0	0	0.154062	0.840071	0.00586647		0.586647
MDD	DNAm	rs1956373	14:60141822	14:59141822-61141822	17134	0	0	0.000936551	0.999061	2.63245e-06		0.000263245
MDD	DNAm	rs12967855	18:35138245	18:34138245-36138245	3313	0	0	2.09449e-07	1	8.93873e-08		8.93873e-06
MDD	DNAm	rs12923444	16:21639710	16:20639710-22639710	5190	0	0	0.0034688	0.996524	7.28279e-06		0.000728279
MDD	DNAm	rs75581564	17:27363750	17:26363750-28363750	20165	0	0	0.0011295	0.998868	2.00556e-06		0.000200556
MDD	DNAm	rs34653192	9:31124452	9:30124452-32124452	671	0	0	0.00159635	0.998398	5.4371e-06		0.00054371

### Sheet: rs6783233
Individual SNP probability
rs6783233	71.19
All SNP associations included for each region of interest (N SNPs=1,558,262)
SNP	SNP.PP.H4	%	Gene	Previous info
rs73163796	0.659596	65.9596	LOC107986022	NA
rs73163779	0.174366	17.4366	LOC107986022	NA
rs11710605	0.108083	10.8083	LOC107986022	NA
rs73168303	0.0468573	4.68573	LOC107986022	NA
rs11716966	0.0109657	1.09657	LOC107986022	NA
